# Microbial Cell-Free DNA Sequencing for Diagnosing Lung Infections in Immunocompromised Patients

**DOI:** 10.1101/2025.11.24.25340574

**Authors:** Kevin Brick, Kristin H. Jarman, Frederick Nolte, Igor D. Vilfan, Marla Lay Vaughn, Aga Zielinska, Victoria Portnoy, Bradley A. Perkins, Sivan Bercovici, Timothy A. Blauwkamp, Jason D. Goldman, Joshua A. Hill, Stephen P. Bergin

**Affiliations:** Karius, Inc. 975 Island Drive, Redwood City, CA 94065; Providence Swedish Medical Center, 1124 Columbia St. #600, Seattle, WA, 98144; Division of Allergy and Infectious Diseases, University of Washington, 1959 NE Pacific Street, Seattle, WA, 98195; Vaccine and Infectious Disease Division, Fred Hutchinson Cancer Center, 1100 Fairview Ave. N., Mail Stop E4-100, Seattle, WA 98109, USA; Duke Clinical Research Institute, Duke University School of Medicine, DUMC 2629, 203 Research Dr MSRB1 Ste. 201B, Durham, NC 27710

## Abstract

**Rationale:** Rapid and comprehensive detection of respiratory pathogens is essential for immunocompromised patients with suspected pneumonia. Conventional diagnostic methods are limited in scope, often slow, and lack sensitivity, leading to reduced diagnostic yield.

**Objectives:** To analytically and clinically validate a microbial cell-free DNA (mcfDNA) sequencing assay for bronchoalveolar lavage fluid (BALF) that enables broad and sensitive detection of pathogens causing pneumonia in immunocompromised patients.

**Methods:** The BALF-mcfDNA assay detects more than 500 bacteria, DNA viruses, fungi, and parasites. Analytical validation used 324 contrived samples containing DNA from 11 representative organisms and 1,294 in-silico samples. Clinical validation compared BALF-mcfDNA sequencing with usual care (UC) testing in 118 immunocompromised adults with suspected pneumonia. An independent expert panel adjudicated the etiologic diagnoses.

**Measurements and Main Results:** BALF-mcfDNA testing demonstrated high inclusivity (97%), exclusivity (96%), and precision (coefficient of variation <15%), with linear quantification across four orders of magnitude. Limits of detection were consistent across taxa, GC content, and genome size. In clinical evaluation, BALF-mcfDNA sequencing identified probable pneumonia pathogens in 34% of participants versus 24% for UC testing, increasing diagnostic yield by 43% (57% when combined with UC). In 24% of concordant cases, mcfDNA sequencing provided additional clinically relevant information by identifying new or species-level pathogens.

**Conclusions:** BALF-mcfDNA sequencing enables sensitive, comprehensive, and rapid pathogen detection from BALF specimens, outperforming conventional methods and improving etiologic diagnosis of pneumonia in immunocompromised hosts.
