## Supplementary Table S1 for "Microbial Cell-Free DNA Sequencing for Diagnosing Lung Infections in Immunocompromised Patients"

### Sheet: Table S1
Superkingdom	Taxon name
Bacteria	[Enterobacter] aerogenes
Bacteria	[Pasteurella] pneumotropica
Bacteria	Achromobacter denitrificans
Bacteria	Achromobacter xylosoxidans
Bacteria	Acinetobacter baumannii
Bacteria	Acinetobacter calcoaceticus
Bacteria	Acinetobacter pittii
Bacteria	Actinomyces gerencseriae
Bacteria	Actinomyces graevenitzii
Bacteria	Actinomyces israelii
Bacteria	Actinomyces massiliensis
Bacteria	Actinomyces meyeri
Bacteria	Actinomyces odontolyticus
Bacteria	Actinomyces oris
Bacteria	Actinomyces viscosus
Bacteria	Aeromonas caviae
Bacteria	Aeromonas hydrophila
Bacteria	Aeromonas veronii
Bacteria	Aggregatibacter actinomycetemcomitans
Bacteria	Aggregatibacter aphrophilus
Bacteria	Alcaligenes faecalis
Bacteria	Alloscardovia omnicolens
Bacteria	Anaerococcus prevotii
Bacteria	Arcanobacterium haemolyticum
Bacteria	Bacillus cereus
Bacteria	Bacillus subtilis
Bacteria	Bacteroides fragilis
Bacteria	Bacteroides ovatus
Bacteria	Bacteroides thetaiotaomicron
Bacteria	Bacteroides vulgatus
Bacteria	Bartonella alsatica
Bacteria	Bartonella ancashensis
Bacteria	Bartonella bacilliformis
Bacteria	Bartonella clarridgeiae
Bacteria	Bartonella doshiae
Bacteria	Bartonella elizabethae
Bacteria	Bartonella grahamii
Bacteria	Bartonella henselae
Bacteria	Bartonella koehlerae
Bacteria	Bartonella quintana
Bacteria	Bartonella rochalimae
Bacteria	Bartonella schoenbuchensis
Bacteria	Bartonella tribocorum
Bacteria	Bartonella vinsonii
Bacteria	Bifidobacterium longum
Bacteria	Bordetella avium
Bacteria	Bordetella bronchialis
Bacteria	Bordetella bronchiseptica
Bacteria	Bordetella flabilis
Bacteria	Bordetella hinzii
Bacteria	Bordetella holmesii
Bacteria	Bordetella parapertussis
Bacteria	Bordetella pertussis
Bacteria	Bordetella petrii
Bacteria	Brucella abortus
Bacteria	Brucella canis
Bacteria	Brucella melitensis
Bacteria	Brucella suis
Bacteria	Burkholderia cepacia complex
Bacteria	Burkholderia gladioli
Bacteria	Burkholderia mallei
Bacteria	Burkholderia pseudomallei
Bacteria	Campylobacter gracilis
Bacteria	Campylobacter sputorum
Bacteria	Capnocytophaga canimorsus
Bacteria	Capnocytophaga cynodegmi
Bacteria	Capnocytophaga gingivalis
Bacteria	Capnocytophaga granulosa
Bacteria	Capnocytophaga haemolytica
Bacteria	Capnocytophaga ochracea
Bacteria	Capnocytophaga sputigena
Bacteria	Cedecea davisae
Bacteria	Cedecea neteri
Bacteria	Chlamydia pneumoniae
Bacteria	Chlamydia psittaci <Chlamydophila psittaci>
Bacteria	Chlamydia trachomatis
Bacteria	Chromobacterium violaceum
Bacteria	Chryseobacterium gleum
Bacteria	Chryseobacterium indologenes
Bacteria	Citrobacter amalonaticus
Bacteria	Citrobacter braakii
Bacteria	Citrobacter farmeri
Bacteria	Citrobacter freundii
Bacteria	Citrobacter koseri
Bacteria	Citrobacter sedlakii
Bacteria	Clostridium perfringens
Bacteria	Corynebacterium accolens
Bacteria	Corynebacterium afermentans
Bacteria	Corynebacterium argentoratense
Bacteria	Corynebacterium diphtheriae
Bacteria	Corynebacterium jeikeium
Bacteria	Corynebacterium propinquum
Bacteria	Corynebacterium pseudodiphtheriticum
Bacteria	Corynebacterium pseudotuberculosis
Bacteria	Corynebacterium striatum
Bacteria	Corynebacterium ulcerans
Bacteria	Corynebacterium urealyticum
Bacteria	Corynebacterium xerosis
Bacteria	Coxiella burnetii
Bacteria	Cronobacter sakazakii
Bacteria	Cupriavidus gilardii
Bacteria	Cupriavidus metallidurans
Bacteria	Cupriavidus pauculus
Bacteria	Dolosigranulum pigrum
Bacteria	Ehrlichia chaffeensis
Bacteria	Eikenella corrodens
Bacteria	Elizabethkingia anophelis
Bacteria	Elizabethkingia meningoseptica
Bacteria	Elizabethkingia miricola
Bacteria	Enterobacter cloacae complex
Bacteria	Enterococcus faecalis
Bacteria	Enterococcus faecium
Bacteria	Erysipelothrix rhusiopathiae
Bacteria	Escherichia coli
Bacteria	Finegoldia magna
Bacteria	Fluoribacter bozemanae
Bacteria	Fluoribacter dumoffii
Bacteria	Francisella philomiragia
Bacteria	Francisella tularensis
Bacteria	Fusobacterium mortiferum
Bacteria	Fusobacterium necrophorum
Bacteria	Fusobacterium nucleatum
Bacteria	Gemella morbillorum
Bacteria	Gordonia aichiensis
Bacteria	Gordonia bronchialis
Bacteria	Gordonia otitidis
Bacteria	Gordonia rubripertincta
Bacteria	Granulicatella adiacens
Bacteria	Haemophilus haemolyticus
Bacteria	Haemophilus influenzae
Bacteria	Haemophilus parahaemolyticus
Bacteria	Haemophilus parainfluenzae
Bacteria	Haemophilus paraphrohaemolyticus
Bacteria	Haemophilus quentini
Bacteria	Haemophilus sputorum
Bacteria	Hafnia alvei
Bacteria	Helcococcus kunzii
Bacteria	Klebsiella michiganensis
Bacteria	Klebsiella oxytoca
Bacteria	Klebsiella pneumoniae
Bacteria	Klebsiella quasipneumoniae
Bacteria	Klebsiella variicola
Bacteria	Kocuria kristinae
Bacteria	Kocuria rhizophila
Bacteria	Legionella anisa
Bacteria	Legionella birminghamensis
Bacteria	Legionella cherrii
Bacteria	Legionella cincinnatiensis
Bacteria	Legionella feeleii
Bacteria	Legionella hackeliae
Bacteria	Legionella jamestowniensis
Bacteria	Legionella jordanis
Bacteria	Legionella lansingensis
Bacteria	Legionella londiniensis
Bacteria	Legionella longbeachae
Bacteria	Legionella maceachernii
Bacteria	Legionella norrlandica
Bacteria	Legionella oakridgensis
Bacteria	Legionella parisiensis
Bacteria	Legionella pneumophila
Bacteria	Legionella rubrilucens
Bacteria	Legionella sainthelensi
Bacteria	Legionella sp. CDC-D5610
Bacteria	Legionella steelei
Bacteria	Legionella tucsonensis
Bacteria	Legionella wadsworthii
Bacteria	Legionella waltersii
Bacteria	Legionella worsleiensis
Bacteria	Leptospira borgpetersenii
Bacteria	Leptospira broomii
Bacteria	Leptospira fainei
Bacteria	Leptospira interrogans
Bacteria	Leptospira kirschneri
Bacteria	Leptospira kmetyi
Bacteria	Leptospira licerasiae
Bacteria	Leptospira mayottensis
Bacteria	Leptospira noguchii
Bacteria	Leptospira santarosai
Bacteria	Leptospira weilii
Bacteria	Listeria monocytogenes
Bacteria	Lysinibacillus sphaericus
Bacteria	Moraxella atlantae
Bacteria	Moraxella catarrhalis
Bacteria	Morganella morganii
Bacteria	Mycobacterium abscessus
Bacteria	Mycobacterium arupense
Bacteria	Mycobacterium asiaticum
Bacteria	Mycobacterium aurum
Bacteria	Mycobacterium avium complex (MAC)
Bacteria	Mycobacterium brisbanense
Bacteria	Mycobacterium canariasense
Bacteria	Mycobacterium celatum
Bacteria	Mycobacterium chelonae
Bacteria	Mycobacterium chimaera
Bacteria	Mycobacterium conceptionense
Bacteria	Mycobacterium cosmeticum
Bacteria	Mycobacterium elephantis
Bacteria	Mycobacterium flavescens
Bacteria	Mycobacterium fortuitum
Bacteria	Mycobacterium franklinii
Bacteria	Mycobacterium genavense
Bacteria	Mycobacterium goodii
Bacteria	Mycobacterium haemophilum
Bacteria	Mycobacterium hassiacum
Bacteria	Mycobacterium heckeshornense
Bacteria	Mycobacterium intermedium
Bacteria	Mycobacterium iranicum
Bacteria	Mycobacterium kansasii
Bacteria	Mycobacterium koreense
Bacteria	Mycobacterium kumamotonense
Bacteria	Mycobacterium kyorinense
Bacteria	Mycobacterium llatzerense
Bacteria	Mycobacterium mageritense
Bacteria	Mycobacterium malmoense
Bacteria	Mycobacterium marinum
Bacteria	Mycobacterium mucogenicum
Bacteria	Mycobacterium nebraskense
Bacteria	Mycobacterium neoaurum
Bacteria	Mycobacterium novocastrense
Bacteria	Mycobacterium obuense
Bacteria	Mycobacterium paraffinicum
Bacteria	Mycobacterium parascrofulaceum
Bacteria	Mycobacterium peregrinum
Bacteria	Mycobacterium scrofulaceum
Bacteria	Mycobacterium septicum
Bacteria	Mycobacterium sherrisii
Bacteria	Mycobacterium shimoidei
Bacteria	Mycobacterium simiae
Bacteria	Mycobacterium smegmatis
Bacteria	Mycobacterium sp. NE-TNMC-100812
Bacteria	Mycobacterium sp. UN-152
Bacteria	Mycobacterium szulgai
Bacteria	Mycobacterium thermoresistibile
Bacteria	Mycobacterium triplex
Bacteria	Mycobacterium tuberculosis complex
Bacteria	Mycobacterium vaccae
Bacteria	Mycobacterium xenopi
Bacteria	Mycoplasma arginini
Bacteria	Mycoplasma hominis
Bacteria	Mycoplasma pneumoniae
Bacteria	Neisseria meningitidis
Bacteria	Nocardia abscessus
Bacteria	Nocardia africana
Bacteria	Nocardia amamiensis
Bacteria	Nocardia araoensis
Bacteria	Nocardia arizonensis
Bacteria	Nocardia arthritidis
Bacteria	Nocardia asiatica
Bacteria	Nocardia beijingensis
Bacteria	Nocardia brasiliensis
Bacteria	Nocardia caishijiensis
Bacteria	Nocardia carnea
Bacteria	Nocardia cerradoensis
Bacteria	Nocardia concava
Bacteria	Nocardia cyriacigeorgica
Bacteria	Nocardia elegans
Bacteria	Nocardia exalbida
Bacteria	Nocardia farcinica
Bacteria	Nocardia flavorosea
Bacteria	Nocardia higoensis
Bacteria	Nocardia ignorata
Bacteria	Nocardia kruczakiae
Bacteria	Nocardia mexicana
Bacteria	Nocardia mikamii
Bacteria	Nocardia niwae
Bacteria	Nocardia nova
Bacteria	Nocardia otitidiscaviarum
Bacteria	Nocardia paucivorans
Bacteria	Nocardia pneumoniae
Bacteria	Nocardia pseudobrasiliensis
Bacteria	Nocardia sienata
Bacteria	Nocardia takedensis
Bacteria	Nocardia terpenica
Bacteria	Nocardia testacea
Bacteria	Nocardia thailandica
Bacteria	Nocardia transvalensis
Bacteria	Nocardia veterana
Bacteria	Ochrobactrum anthropi
Bacteria	Orientia tsutsugamushi
Bacteria	Paeniclostridium sordellii
Bacteria	Pandoraea apista
Bacteria	Pantoea agglomerans
Bacteria	Parachlamydia acanthamoebae
Bacteria	Pasteurella multocida
Bacteria	Peptostreptococcus anaerobius
Bacteria	Plesiomonas shigelloides
Bacteria	Prevotella buccae
Bacteria	Prevotella buccalis
Bacteria	Prevotella intermedia
Bacteria	Prevotella melaninogenica
Bacteria	Prevotella oralis
Bacteria	Proteus mirabilis
Bacteria	Proteus vulgaris
Bacteria	Providencia rettgeri
Bacteria	Providencia stuartii
Bacteria	Pseudomonas aeruginosa
Bacteria	Pseudomonas fluorescens
Bacteria	Pseudomonas mosselii
Bacteria	Pseudomonas putida
Bacteria	Ralstonia insidiosa
Bacteria	Ralstonia mannitolilytica
Bacteria	Raoultella ornithinolytica
Bacteria	Raoultella planticola
Bacteria	Rhodococcus equi
Bacteria	Rickettsia akari
Bacteria	Rickettsia australis
Bacteria	Rickettsia conorii
Bacteria	Rickettsia felis
Bacteria	Rickettsia helvetica
Bacteria	Rickettsia honei
Bacteria	Rickettsia japonica
Bacteria	Rickettsia massiliae
Bacteria	Rickettsia monacensis
Bacteria	Rickettsia parkeri
Bacteria	Rickettsia prowazekii
Bacteria	Rickettsia raoultii
Bacteria	Rickettsia rickettsii
Bacteria	Rickettsia sibirica
Bacteria	Rickettsia slovaca
Bacteria	Rickettsia typhi
Bacteria	Rothia aeria
Bacteria	Rothia mucilaginosa
Bacteria	Salmonella enterica
Bacteria	Serratia liquefaciens
Bacteria	Serratia marcescens
Bacteria	Serratia odorifera
Bacteria	Shewanella algae
Bacteria	Shewanella putrefaciens
Bacteria	Slackia exigua
Bacteria	Staphylococcus argenteus
Bacteria	Staphylococcus aureus
Bacteria	Stenotrophomonas maltophilia
Bacteria	Streptobacillus moniliformis
Bacteria	Streptococcus agalactiae
Bacteria	Streptococcus anginosus
Bacteria	Streptococcus constellatus
Bacteria	Streptococcus intermedius
Bacteria	Streptococcus pneumoniae
Bacteria	Streptococcus pseudopneumoniae
Bacteria	Streptococcus pyogenes
Bacteria	Tatlockia micdadei
Bacteria	Treponema pallidum
Bacteria	Tropheryma whipplei
Bacteria	Trueperella bernardiae
Bacteria	Trueperella pyogenes
Bacteria	Tsukamurella paurometabola
Bacteria	Tsukamurella pulmonis
Bacteria	Tsukamurella tyrosinosolvens
Bacteria	Ureaplasma parvum
Bacteria	Ureaplasma urealyticum
Bacteria	Vibrio alginolyticus
Bacteria	Vibrio metschnikovii
Bacteria	Vibrio vulnificus
Bacteria	Yersinia enterocolitica
Bacteria	Yersinia pestis
Bacteria	Yersinia pseudotuberculosis
Fungi	Actinomucor elegans
Fungi	Apophysomyces elegans
Fungi	Apophysomyces trapeziformis
Fungi	Apophysomyces variabilis
Fungi	Aspergillus aculeatus
Fungi	Aspergillus brasiliensis
Fungi	Aspergillus calidoustus
Fungi	Aspergillus candidus
Fungi	Aspergillus chevalieri
Fungi	Aspergillus clavatus
Fungi	Aspergillus fischeri
Fungi	Aspergillus flavus
Fungi	Aspergillus fumigatus
Fungi	Aspergillus glaucus
Fungi	Aspergillus lentulus
Fungi	Aspergillus luchuensis
Fungi	Aspergillus nidulans
Fungi	Aspergillus niger
Fungi	Aspergillus nomius
Fungi	Aspergillus novofumigatus
Fungi	Aspergillus oryzae
Fungi	Aspergillus persii
Fungi	Aspergillus sclerotiorum
Fungi	Aspergillus terreus
Fungi	Aspergillus thermomutatus
Fungi	Aspergillus tubingensis
Fungi	Aspergillus udagawae
Fungi	Aspergillus ustus
Fungi	Aspergillus versicolor
Fungi	Aspergillus wentii
Fungi	Aureobasidium pullulans
Fungi	Blastomyces dermatitidis
Fungi	Candida albicans
Fungi	Candida auris
Fungi	Candida dubliniensis
Fungi	Candida glabrata
Fungi	Candida parapsilosis
Fungi	Candida tropicalis
Fungi	Cladophialophora bantiana
Fungi	Cladosporium cladosporioides
Fungi	Clavispora lusitaniae
Fungi	Coccidioides immitis
Fungi	Coccidioides posadasii
Fungi	Cokeromyces recurvatus
Fungi	Cryptococcus bacillisporus
Fungi	Cryptococcus deuterogattii
Fungi	Cryptococcus gattii
Fungi	Cryptococcus neoformans
Fungi	Cryptococcus tetragattii
Fungi	Cunninghamella
Fungi	Curvularia lunata
Fungi	Emmonsia crescens
Fungi	Emmonsia parva
Fungi	Emmonsia sp. CAC-2015b
Fungi	Encephalitozoon cuniculi
Fungi	Encephalitozoon hellem
Fungi	Encephalitozoon intestinalis
Fungi	Enterocytozoon bieneusi
Fungi	Exophiala dermatitidis
Fungi	Exophiala spinifera
Fungi	Fonsecaea monophora
Fungi	Fonsecaea nubica
Fungi	Fonsecaea pedrosoi
Fungi	Fusarium fujikuroi
Fungi	Fusarium nygamai
Fungi	Fusarium oxysporum
Fungi	Fusarium proliferatum
Fungi	Fusarium solani
Fungi	Fusarium verticillioides
Fungi	Geotrichum candidum
Fungi	Histoplasma capsulatum
Fungi	Lichtheimia corymbifera
Fungi	Lichtheimia ramosa
Fungi	Lomentospora prolificans
Fungi	Mucor circinelloides
Fungi	Mucor indicus
Fungi	Mucor irregularis
Fungi	Mucor velutinosus
Fungi	Myceliophthora thermophila
Fungi	Ochroconis constricta
Fungi	Ophiostoma piceae
Fungi	Paracoccidioides brasiliensis
Fungi	Paracoccidioides lutzii
Fungi	Penicillium capsulatum
Fungi	Penicillium digitatum
Fungi	Phanerochaete chrysosporium
Fungi	Pichia kudriavzevii
Fungi	Pneumocystis jirovecii
Fungi	Purpureocillium lilacinum
Fungi	Rhizomucor miehei
Fungi	Rhizomucor pusillus
Fungi	Rhizomucor variabilis
Fungi	Rhizopus delemar
Fungi	Rhizopus microsporus
Fungi	Rhizopus oryzae
Fungi	Rhizopus stolonifer
Fungi	Scedosporium apiospermum
Fungi	Scedosporium aurantiacum
Fungi	Scedosporium boydii
Fungi	Scedosporium dehoogii
Fungi	Schizophyllum commune
Fungi	Sporothrix brasiliensis
Fungi	Sporothrix globosa
Fungi	Sporothrix schenckii
Fungi	Syncephalastrum racemosum
Fungi	Talaromyces amestolkiae
Fungi	Talaromyces marneffei
Fungi	Talaromyces purpureogenus
Fungi	Talaromyces verruculosus
Fungi	Thermoascus crustaceus
Fungi	Trichoderma longibrachiatum
Fungi	Trichosporon asahii
Fungi	Trichosporon cutaneum
Fungi	Trichosporon faecale
Fungi	Trichosporon inkin
Fungi	Verruconis gallopava
Parasites	Ancylostoma ceylanicum
Parasites	Ancylostoma duodenale
Parasites	Ascaris
Parasites	Babesia divergens
Parasites	Babesia microti
Parasites	Clonorchis sinensis
Parasites	Cryptosporidium hominis
Parasites	Cryptosporidium parvum
Parasites	Cyclospora cayetanensis
Parasites	Dirofilaria immitis
Parasites	Echinococcus granulosus
Parasites	Echinococcus multilocularis
Parasites	Entamoeba histolytica
Parasites	Leishmania aethiopica
Parasites	Leishmania amazonensis
Parasites	Leishmania braziliensis
Parasites	Leishmania donovani
Parasites	Leishmania infantum
Parasites	Leishmania major
Parasites	Leishmania mexicana
Parasites	Leishmania panamensis
Parasites	Leishmania tropica
Parasites	Plasmodium cynomolgi
Parasites	Plasmodium falciparum
Parasites	Plasmodium knowlesi
Parasites	Plasmodium malariae
Parasites	Plasmodium ovale
Parasites	Plasmodium vivax
Parasites	Schistosoma haematobium
Parasites	Schistosoma japonicum
Parasites	Schistosoma mansoni
Parasites	Strongyloides stercoralis
Parasites	Toxocara canis
Parasites	Toxoplasma gondii
Parasites	Wuchereria bancrofti
Viruses	Human bocavirus
Viruses	Human herpesvirus 1
Viruses	Human herpesvirus 2
Viruses	Human herpesvirus 3
Viruses	Human herpesvirus 4
Viruses	Human herpesvirus 5
Viruses	Human herpesvirus 6A
Viruses	Human herpesvirus 6B
Viruses	Human mastadenovirus B
Viruses	Human mastadenovirus C
Viruses	Human mastadenovirus E
Viruses	Monkeypox virus
Viruses	Primate bocaparvovirus 1
Viruses	Variola virus
Viruses	WU Polyomavirus
